# The impact of the COVID-19 pandemic on adult mental health in the UK: A rapid systematic review

**DOI:** 10.1101/2021.08.23.21262469

**Authors:** Eleonore Batteux, Jo Taylor, Holly Carter

## Abstract

**Background:** There is evidence that the COVID-19 pandemic has affected the mental health of the UK population, but this needs synthesising to guide effective policy recommendations and ensure support is targeted to populations most at risk. We conducted a rapid systematic review of the evidence of the impact of COVID-19 and associated restrictions on the mental health of UK adults, including risk and protective factors.

**Method:** A range of databases were searched to identify eligible studies. Studies were eligible if they reported primary quantitative or qualitative research on the mental health of UK adults between March 2020 and March 2021. Journal publications and pre-prints were included. Reviews, position papers, protocol papers and studies published in languages other than English were excluded. The study authors screened papers for eligibility and included 102 papers in the analysis.

**Results:** The evidence from this review indicates that the mental health of UK adults has declined since the start of the pandemic, with different populations being unequally affected. Populations particularly affected are women, young adults, ethnic minorities, people from lower socio-economic backgrounds, people with pre-existing conditions and people who have had COVID-19. Other risk factors include having to isolate and time spent watching pandemic related news. Protective factors include social contact and maintaining healthy behaviours, such as physical activity.

**Conclusions:** Policy should aim to discourage risky behaviours while ensuring support is available for people to engage in protective behaviours. Interventions should be directed towards populations that have been most adversely affected. Addressing the decline in mental health across the UK population since the COVID-19 pandemic will require increasing mental health provision and ensuring equitable access to support.
