## Supplementary File 2 for "The impact of the COVID-19 pandemic on adult mental health in the UK: A rapid systematic review"

### Sheet: Included studies
Author	Year	Publication Status	Design	Participants	Selection method	Time period	Mental health measures
Armour et al	2021	Publication	Longitudinal	n=1,989 (general population)	Social media, Prolific (recruitment panel)	March-June 2020	LEC-5; PTSD checklist DSM
Ben-Ezra et al	2020	Publication	Cross-sectional	n=1,293 (general population)	Internet panel	March-April 2020	K6 scale (psychological distress)
Brown et al	2021	Publication	Cross-sectional	n=142 (over 75s in Bradford)	Community Ageing Research 75+ longitudinal cohort study	May-June 2020	GAD-2 (anxiety); PHQ-8 (depression); loneliness
Bu et al	2020	Publication	Longitudinal	n=38,217 (general population)	Networks/mailing lists, media/social media, recruitment companies, organisations	March-May 2020	UCLA-3 (loneliness)
Bu et al	2021	Pre-print	Cross-sectional	n=26,740 (general population)	Networks/mailing lists, media/social media, recruitment companies, organisations	April-July 2020	Mental health support sources
Bu et al	2020	Pre-print	Longitudinal	n=55,204 (general population)	Networks/mailing lists, media/social media, recruitment companies, organisations	March-May 2020	PHQ-9 (depression); GAD-7 (anxiety)
Carr et al	2021	Publication	Cross-sectional	n=14,210,507 (general population)	Health records from general practices on the UK Clinical Practice Research Datalink	March-Sept 2020 (compared to 2019)	Common mental illness diagnoses; prescriptions; GP referrals; self-harm episodes
Carrigan et al	2020	Pre-print	Cross-sectional	n=3,474 (general population)	Joint Dementia Research database	April-May 2020	PHQ-8 (depression); GAD-7 (anxiety)
Chamberlain et al	2021	Publication	Cross-sectional	n=13,049 (Covid-19 survivors)	BBC pages and news apps	2020-05-01	GAD-7 (anxiety); PHQ-2 (depression); IES-R (impact of events)
Chandola et al	2020	Publication	Longitudinal	n=17,761 (general population)	Probability samples of postal addresses in the UK	April-July 2020 (compared to 2019)	GHQ-12
Chapman et al	2020	Publication	Cross-sectional	n=234 (breat cancer patients)	Social media platforms	April-May 2020	HADS (anxiety and depression); PSWQ (worry); RRS (rumination)
Chaudhuri et al	2020	Pre-print	Longitudinal	n=43,000 (general population)	Probability samples of postal addresses in the UK	April-July 2020	GHQ-12 (psychological distress)
Chen et al	2020	Publication	Quasi-experimental	Referrals to mental health service teams	Cambridgeshire and Peterborough NHS Foundation Trust	March-May 2020 (compared to 2015-2020)
Chen et al	2020	Publication	Quasi-experimental	Presentations and referrals to health services	Cambridgeshire and Peterborough primary provider of mental health and community health services	March-Aug 2020
Creese et al	2020	Publication	Longitudinal	n=2,381 (over 50s)	Not reported	May-June 2020 (compared to previous years)	PHQ-9 (depression); GAD-7 (anxiety)
Daly et al	2020	Publication	Longitudinal	n=14,393 (general population)	Probability samples of postal addresses in the UK	April-Jun 2020 (compared to 2017-2019)	GHQ-12
Dewa et al	2021	Publication	Mixed methods	n=810 (young adults)	Mailing lists, social media, young people's networks, charity contacts, independent third parties	April-June 2020	PHQ-9 (depression); self-harm
Dib et al	2020	Publication	Cross-sectional	n=1,329 (new mothers)	Social media	2020-05-01	Mental health and coping questions
Dickerson et al	2020	Pre-print	Longitudinal	n=1,860 (mothers)	Born in Bradford study	March-June 2020	PHQ-8 (depression); GAD-7 (anxiety)
Ellwardt & Prag	2021	Pre-print	Longitudinal	n=15,218 (general population)	Probability samples of postal addresses in the UK	April-Sept 2020	GHQ-12 (psychological distress)
Evans et al	2021	Publication	Longitudinal	n=254 (students)	Undergraduate psychology students at a UK university	May 2020 (compared to October 2019)	HADS (anxiety and depression); WEMWBS (well-being)
Fallon et al	2020	Publication	Quasi-experimental	n=519 (chronic pain patient and controls)	Online advertisements, patient database	April-May 2020	HADS (anxiety and depression)
Fancourt et al	2021	Publication	Longitudinal	n=59,348 (general population in England)	Networks/mailing lists, media/social media, recruitment companies, organisations	March-Aug 2020	GAD-7 (anxiety); PHQ-9 (depresion)
Fancourt et al	2021	Publication	Longitudinal	n=36,520 (general population)	Networks/mailing lists, media/social media, recruitment companies, organisations	March-August 2020	GAD-7 (anxiety); PHQ-9 (depression)
Fisher et al	2020	Pre-print	Qualitative	n=32 (people with health conditions)	Organisations, email, social media	Not reported
Flint et al	2020	Publication	Cross-sectional	n=1038 (adults at high risk of severe illness from COVID-19)	Social media, charities and organisations	March-May 2020	WEMWBS (well-being); PHQ-9 (depression)
Foley et al	2020	Publication	Qualitative	n=70 (hospital staff, patients, family)	Department of Neuropsychology at the National Hospital for Neurology and Neurosurgery	Not reported
Gallagher & Wetherell	2020	Publication	Longitudinal	n=7527 (caregivers and non-caregivers)	Probability samples of postal addresses in the UK	May 2020 (compared to 2017-2019)	General Health Questionnaire (depression); loneliness
Gallagher et al	2020	Publication	Longitudinal	n=518 (cancer patients)	Substudy of UK Household Longitudinal Study (probability samples of UK postal addresses)	April 2020 (compared to 2017-2019)	General Health Questionnaire (depression); loneliness
Garnett et al	2021	Publication	Cross-sectional	n=30,375 (general population)	Networks/mailing lists, media/social media, recruitment companies, organisations	March-April 2020	Drinking behaviour
Giebel et al	2020	Publication	Cross-sectional	n=569 (older adults/carers)	NIHR Join Dementia Research network	2020-03-01	SWEMWBS (well-being); GAD-7 (anxiety); PHQ-9 (depression)
Giebel et al	2020	Publication	Qualitative	n=50 (dementia patients/carers)	Via social care and social support services and dementia support organisations	2020-04-01
Gillard et al	2021	Publication	Qualitative	n=49 (pre-existing mental health conditions)	Community organisations, mental health networks, social media	March-July 2020
Gillespie et al	2020	Publication	Longitudinal	n=2,039 (general population)	Not reported	2020-04-01	Center for Epidemiological Studies Depression Scale
Gillett & Jordan	2020	Publication	Case study	n=1 (COVID-19 patient)	Admitted to hospital	Not reported
Gray et al	2020	Publication	Cross-sectional	n=12,989 (general population)	Social media and emails through organisations	June-July 2020	WEMWBS (well-being); Kessler Distress Scale (psychological distress)
Grimshaw & Chaudhuri	2021	Publication	Quasi-experimental	Mental-health related admissions	Acute Medical Unit	April-June 2020 (compared to same period in 2019)
Groarke et al	2020	Publication	Cross-sectional	n=1,964 (general population)	Social media and recruitment panel Prolific	March-April 2020	UCLA Loneliness Scale; PTSD Checklist for DSM-5; GAD-7 (anxiety); PHQ-9 (depression)
Groarke et al	2021	Publication	Longitudinal	n=1,958 (general population)	Social media, Prolific (recruitment panel)	March-June 2020	PHQ (depression); UCLA loneliness scale
Grogan et al	2020	Publication	Qualitative	n=132 (smokers)	Social media	May-June 2020
Hampshire et al	2020	Pre-print	Cross-sectional	n=376,987 (general population)	National media	March-May 2020 (compared to Jan 2020)	PHQ-2 (depression); GAD-7 (anxiety)
Harris et al	2020	Publication	Cross-sectional	n=685 (IBD patients)	Recruited through British Society of Gastroenterology	First lockdown 2020	Quality of life; stress
Hawton et al	2021	Publication	Quasi-experimental	Presentations of self-harm to emergency departments	Oxford and Derby emergency departments	March-May 2020 (compared to 2019 and early 2020)
Hawton et al	2021	Publication	Cross-sectional	n=228 (self-harm patients)	Hospitals in Oxford and Derby	March-May 2020	Factors leading to self-harm
Henry et al	2020	Publication	Cross-sectional	Presentations to Emergency Department	Presentations to Emergency Department	March-May 2020
Higbee et al	2021	Publication	Cross-sectional	n=6,679 (general population)	Not reported	April-May 2020	WEMWBS (well-being); SMFQ (mood); GAD-7 (anxiety)
Ingram et al	2020	Publication	Cross-sectional	n=399 (general population)	Recruitment plaftorm Prolific	First lockdown 2020	Profile of Mood State (confusion, tension, depression, fatigue, anger)
Iob et al	2020	Publication	Cross-sectional	n=44,775 (general population)	Not reported	March-April 2020	PHQ-9 (thoughts of suicide and self-harm); physical abuse; psychological abuse
Iob et al	2020	Publication	Cross-sectional	n=51,417 (general population)	Mailing lists, networks, media, social media, organisations	March-May 2020	PHQ-9 (depression)
Jacob et al	2021	Publication	Cross-sectional	n=691 (general population)	Social media, national media, researcher networks	March-June 2020	BAI, BDI (depression); Warwick-Edinburgh Mental Well-being Scale
Jacob et al	2020	Publication	Cross-sectional	n=902 (general population)	Social media, national media, researcher networks	2020-03-01	Beck Anxiety and Depression Inventory; SWEMWBS (well-being)
Jaspar & Breakwell	2020	Publication	Cross-sectional	n=214 (adults in Wandsworth, London)	Social media, local charities and organisations	2020-09-01	De Gierveld Loneliness Scale; Center for Epidemiologic Studies Depression Scale; GAD assessment
Jia et al	2020	Publication	Cross-sectional	n=3097 (general population)	Mainstream and social media campaigns	3-30 April 2020	PHQ-9 (depression); GAD-7 (anxiety); PSS-4 (stress)
Jia et al	2020	Publication	Cross-sectional	n=3097 (general population)	Mainstream and social media campaigns	3-30 April 2020	PHQ-9 (depression); GAD-7 (anxiety); PSS-4 (stress)
Jia et al	2020	Pre-print	Cross-sectional	n=897 (students)	Recruitment emails, social media	Oct-Nov 2020	PHQ-9 (depression); GAD-7 (anxiety); PSS-4 (stress)
Jia et al	2020	Publication	Cross-sectional	n=3,097 (general population)	Social and mainstream media	March-May 2020	GADS; PHQ (depression); PSS (stress)
Jones et al	2021	Publication	Mixed methods	n=161 (trans and gender diverse young adults)	Social media, population-specific suport organisations	May-July 2020	GAD-7 (anxiety); PHQ-9 (depression)
Kemp et al	2020	Publication	Qualitative	n=25 (shielding patients)	Beatson West of Scotland Cancer Centre	Not reported
Kim et al	2020	Publication	Cross-sectional	n=182 (alcohol disorder patients)	St Mary's Hospital, London	May-June 2020	AUDIT score (alcohol intake)
Kneale & Becares	2020	Pre-print	Cross-sectional	n=398 (LGBTQ+)	Not reported (online survey)	Apr-Jul 2020	PSS-4 (stress); CES-D-10 (depression)
Kotabagi et al	2020	Publication	Quasi-experimental	n=18 (pregnant women)	Antenatal clinics	March-May 2020	PHQ-9 (depression); GAD-7 (anxiety)
Kwong et al	2020	Publication	Longitudinal	n=10,659 (general population)	Not reported	April-May 2020	SMFQ (depression); PHQ-9 (depression); GAD-7 (anxiety); SWEMWBS (well-being)
Lazzari et al	2020	Publication	Case studies	n=4 (COVID-19 patients)	Admissions to hospital	Not reported
Li & Wang	2020	Publication	Cross-sectional	n=15,530 (general population)	Probability samples of postal addresses in the UK	24-30 April 2020	ELSA (loneliness); GHQ (general psychiatric disorders)
Lopes et al	2020	Publication	Online RCT	n=361 (general population)	Recruitment plaftorm Prolific	2020-03-26	Fear of COVID-19 Scale; Paranoia Checklist
Maaravi & Heller	2020	Publication	Cross-sectional	n=407 (general population)	Recruitment plaftorm Prolific	Not reported	STAI (anxiety); COVID-19 anxiety
Mak et al	2021	Pre-print	Longitudinal	N=12,053 (informal carers)	Networks/mailing lists, media/social media, recruitment companies, organisations	March-October 2020	PHQ; GAD-7 (anxiety); UCLA-R loneliness scale
Mansfield et al	2020	Pre-print	Quasi-experimental	n=9,863,903 (general population)	Health records from the Clinical Research Practice Datalink Aurum	March-July 2020 (compared to 2017-2020)
Mansfield et al	2021	Publication	Longitudinal	Primary care records	Electronic health records from the Clinical Research Practice Datalink	March-July 2020	Incidents of mental health related illness, alcohol, self harm
McElroy et al	2020	Publication	Cross-sectional	n=4,793 (general population)	Not reported	March-April 2020	PAS (pandemic anxiety); DASS-21 (psychological distress)
McKinlay et al	2020	Pre-print	Qualitative	n=20 (over 70s)	Covid-19 Social Study newsletter, social media, organisations	May-Sept 2020
Mojtahedi et al	2020	Publication	Cross-sectional	n=723 (general population)	Social media, online internet groups	April-May 2020	DASS21 (depression, anxiety, stress)
Niedzwiedz et al	2020	Publication	Longitudinal	n=48,426 (general population)	Probability samples of postal addresses in the UK	April 2020 (compared to 2015-2019)	GHQ-12 (psychological distress)
Niedzwiedz et al	2021	Pre-print	Cross-sectional	n=12,492 (general population)	Probability samples of postal addresses in the UK	April-November 2020 (compared to 2017-2019)	GHQ-12 (psychological distress)
O'Connor et al	2020	Publication	Longitudinal	n=3077 (general population)	Recruitment by Taylor McKenzie (social research company)	March-May 2020	Adult Psychiatric Morbidity Survey (suicidal history); PHQ-9 (depression); SWEMWBS (well-being); UCLA loneliness scale
Ogueji et al	2021	Publication	Qualitative	n=50 (general population)	Facebook	April-May 2020
Paul & Fancourt	2021	Pre-print	Longitudinal	n=48,446 (general population)	Networks/mailing lists, media/social media, recruitment companies, organisations	April 2020-Feb 2021	PHQ-9 (depression)
Pieh et al	2020	Publication	Cross-sectional	n=1,006 (general population)		2020-04-01	PHQ-9 (depression); GAD-7 (anxiety); PSS-10 (stress)
Pierce et al	2020	Publication	Longitudinal	n=17,452 (general population)	Probability samples of postal addresses in the UK	23-30 April 2020	GHQ-12 (mental distress)
Proto & Quintana-Domeque	2021	Publication	Longitudinal	n=53,186 (general population)	Probability samples of postal addresses in the UK	April 2020 (compared to 2017-2019)	GHQ-12
Raman et al	2021	Publication	Quasi-experimental	n=88 (Covid-19 patients and matched controls)	Patients at Oxford University Hospitals NHS Foundation Trust; controls from other studies and word of mouth	March-May 2020	PHQ-9 (depression); GAD-7 (anxiety); SF-36
Rettie & Daniels	2020	Publication	Cross-sectional	n=842 (general population)	Social media and email distribution lists	2020-04-01	PHQ-8 (depression); GAD-7 (anxiety)
Robb et al	2020	Publication	Cross-sectional	n=7,127 (adults over 50)	London-based sample previously consented to be contacted for aging research	May-July 2020	HADS (anxiety and depression)
Robertson et al	2021	Publication	Cross-sectional	n=264 (general population)	Social media recruitment	May-June 2020	PHQ-4 (psychological distress); body image
Saunders et al	2021	Publication	Longitudinal	n=21,938 (general population)	Networks/mailing lists, media/social media, recruitment companies, organisations	March-July 2020	PHQ-9 (depression); GAD-7 (anxiety)
Savage et al	2020	Publication	Longitudinal	n=214 (students)	Not reported (Student Health Study)	March-April 2020 (compared to Oct 2019-Jan 2020)	WEMWBS (well-being); PSS (scale)
Shevlin et al	2020	Publication	Cross-sectional	n=2025 (general population)	Quota sample through survey company Qualtrics	23-28 March 2020	PHQ-9 (depression); GAD-7 (anxiety); ITQ (traumatic stress)
Shoesmith et al	2021	Publication	Qualitative	n=934 (general population)	Academic/third sector networks, social media, other media	April-June 2020
Simha et al	2021	Publication	Cross-sectional	n=15,691 (general population)	Probability samples of postal addresses in the UK	23-28 April 2020	GHQ-12 (mental distress)
Smith et al	2020	Publication	Cross-sectional	n=932 (general population)	Social and national media	2020-03-01	SWEMWBS (well-being); BAI (anxiety); BDI (depression)
Smith et al	2020	Publication	Cross-sectional	n=932 (general population)	Social media and national media	2020-03-01	BAI (anxiety); BDI (depression); SWEMWBS (mental well-being)
Smith et al	2020	Pre-print	Cross-sectional	n=2,240 (general population)	YouGov online research panel	2020-05-01	GAD-12 (anxiety); PHQ-2 (depression)
Sommerlad et al	2021	Publication	Longitudinal	n=71,117 (general population)	Networks/mailing lists, media/social media, recruitment companies, organisations	March-August 2020	PHQ-9 (depression)
Steptoe & Fancourt	2020	Publication	Longitudinal	n=60,341 (general population)	Networks/mailing lists, media/social media, recruitment companies, organisations	March-May 2020 (compared to 2017-2019)	UCLA-3 (loneliness)
Swami et al	2021	Publication	Cross-sectional	n=506 (general population)	Not reported (online survey)	Not reported	PSS (perceived stress); Covid-19 related stress and anxiety; EBI-3-BD (body dissatisfaction); EDI-3-DT (eating disorder); MBAS (body attitude)
Theis et al	2021	Publication	Cross-sectional	n=125 (parents and carers)	Health services and charities	June-July 2020	Impact of restrictions on mental health question
Tromans et al	2020	Publication	Quasi-experimental	Mental health referrals	Leicestershire Partnership NHS Trust	March-May 2020 (compared to early 2020)
White & Van Der Boor	2020	Publication	Cross-sectional	n=600 (general population)	Social media forums	March-April 2020	HADS (depression and anxiety); WHO-5 (well-being); OXCAP-MH; QoL
Whitley et al	2021	Pre-print	Longitudinal	n=9,737 (home carers)	Substudy of UK Household Longitudinal Study (probability samples of UK postal addresses)	April-July 2020	GHQ-12 (psychological distress)
Williams et al	2021	Publication	Qualitative	n=27 (general population)	Social media, online community and volunteer adversiting sites	March-April 2020
Wright et al	2020	Pre-print	Longitudinal	n=41,909 (general population)	Networks/mailing lists, media/social media, recruitment companies, organisations	April-May 2020	GAD-7 (anxiety); PHQ-9 (depresion)
Wright et al	2021	Publication	Cross-sectional	n=41,909 (general population)	Networks/mailing lists, media/social media, recruitment companies, organisations	April-May 2020	PHQ-9 (depression); GAD-7 (anxiety)
